# Should international borders re-open? The impact of travel restrictions on COVID-19 importation risk

**DOI:** 10.1101/2020.10.11.20211060

**Authors:** Jessica Liebig, Kamran Najeebullah, Raja Jurdak, Ahmad El Shoghri, Dean Paini

## Abstract

Novel coronavirus disease (COVID-19) has spread across the world at an unprecedented pace, reaching over 200 countries and territories in less than three months. In response, many governments denied entry to travellers arriving from various countries affected by the virus. While several industries continue to experience economic losses due to the imposed interventions, it is unclear whether the different travel restrictions were successful in reducing COVID-19 importations. Here we develop a comprehensive framework to model daily COVID-19 importations, considering different travel bans. We quantify the temporal effects of the restrictions and elucidate the relationship between incidence rates in other countries, travel flows and the expected number of importations into the country under investigation. As a cases study, we evaluate the travel bans enforced by the Australian government. We find that international travel bans in Australia lowered COVID-19 importations by 87.68% (83.39 - 91.35) between January and June 2020. The presented framework can further be used to gain insights into how many importations to expect should borders re-open. Authorities may consider the presented information when planning a phased re-opening of international borders.
