## Supplementary material for "Should international borders re-open? The impact of travel restrictions on COVID-19 importation risk": SupplementaryDataFile1.csv

Country	Total importations	Total importations (lower bound of CI)	Total importations (upper bound of CI)	Resident importations	Resident importations (lower bound of CI)	Resident importations (upper bound of CI)	Visitor importations	Visitor importations (lower bound of CI)	Visitor importations (upper bound of CI)
United_Kingdom	1579	1468	1743	765	705	861	815	763	882
United_States_of_America	957	903	1036	637	599	691	320	303	344
New_Zealand	363	343	389	247	234	263	116	109	126
Italy	282	261	311	161	149	177	122	112	134
Indonesia	253	238	274	226	213	244	27	25	30
France	189	176	206	79	74	87	110	102	119
Austria	188	171	217	105	96	121	83	76	96
Canada	177	165	196	116	107	129	61	58	66
Switzerland	131	122	143	53	49	58	78	72	86
Philippines	125	114	144	91	82	107	34	31	38
China	114	100	140	39	33	49	75	67	91
Spain	104	97	114	51	48	56	53	49	58
Thailand	102	94	113	90	83	100	12	11	13
Netherlands	94	88	104	32	30	36	62	58	68
Singapore	73	65	85	38	34	45	34	31	40
Malaysia	71	65	81	40	36	46	31	28	35
Pakistan	62	52	83	53	44	72	9	8	11
South_Africa	58	53	66	42	39	48	16	14	18
Japan	55	49	65	36	33	42	19	16	22
India	54	47	66	38	33	48	15	14	18
Egypt	46	42	50	43	40	47	3	3	3
United_Arab_Emirates	41	37	49	28	26	33	13	12	16
Vietnam	41	37	47	29	26	33	12	11	14
Germany	40	37	46	11	10	12	29	27	33
Peru	38	32	51	33	28	45	5	5	6
Maldives	36	30	46	34	29	44	2	1	2
Denmark	33	29	38	10	9	12	22	20	26
Iran	30	25	38	21	18	28	9	8	10
Sri_Lanka	29	26	33	19	18	22	9	8	11
Turkey	26	24	30	21	19	25	5	4	6
Argentina	26	23	30	15	13	18	11	10	12
South_Korea	26	22	31	9	8	11	16	14	20
Chile	25	23	29	15	14	17	10	10	12
Qatar	23	21	28	17	15	20	7	6	8
Belgium	23	20	26	4	4	5	18	16	21
Mexico	21	19	24	17	16	20	4	3	4
Fiji	19	18	21	17	16	18	3	2	3
Finland	19	17	23	8	8	10	11	10	13
Brazil	18	16	21	7	6	9	11	10	12
Sweden	17	15	21	5	4	6	12	11	15
Norway	17	15	20	11	10	12	6	6	7
Israel	17	15	20	11	10	12	6	5	7
Taiwan	17	15	20	8	7	9	9	8	11
Papua_New_Guinea	17	15	18	12	11	13	5	4	5
Nepal	16	13	23	12	10	17	4	3	6
Lebanon	15	13	18	12	11	15	3	2	3
Cambodia	14	12	17	11	9	13	3	3	4
Portugal	13	12	16	8	7	10	5	5	6
Iceland	13	11	17	10	9	13	3	2	4
Saudi_Arabia	13	11	15	5	4	6	8	7	9
Mauritius	12	10	15	8	6	10	4	4	5
Jordan	12	10	14	10	9	12	2	1	2
Russia	11	10	14	5	4	6	6	5	8
Ethiopia	11	10	14	10	9	13	1	1	1
Malta	10	8	13	6	5	8	4	3	5
Croatia	9	8	13	6	5	8	3	3	5
Kenya	9	8	12	5	4	6	4	4	5
Bangladesh	8	7	11	7	6	9	2	2	2
Serbia	8	7	10	5	5	7	3	2	4
Cyprus	8	7	9	3	3	4	5	4	6
Costa_Rica	8	6	10	7	6	10	0	0	0
Uganda	8	6	10	6	5	8	1	1	2
Ireland	7	6	9	3	2	3	4	4	6
Greece	7	6	9	5	4	6	2	2	3
Kuwait	7	6	9	2	1	2	5	5	6
Afghanistan	7	6	8	6	5	7	1	1	1
Poland	7	6	8	2	1	2	5	4	6
Colombia	6	5	8	2	2	3	4	3	5
Ukraine	6	5	7	2	1	2	4	4	6
Oman	5	5	7	2	2	3	3	3	4
Hungary	5	5	6	2	2	3	3	3	4
Uruguay	5	4	7	2	1	2	4	3	5
Iraq	5	4	6	4	4	5	0	0	0
Ecuador	5	4	6	3	3	4	1	1	2
Morocco	5	4	6	4	4	5	0	0	0
Bulgaria	4	4	6	1	1	2	3	3	4
Nigeria	4	4	5	3	2	3	2	1	2
Czechia	4	4	5	1	1	1	3	3	4
Slovakia	4	4	5	1	1	2	3	2	3
Estonia	4	3	5	0	0	0	4	3	5
Slovenia	4	3	5	1	0	1	3	3	4
Lithuania	4	3	5	1	1	1	3	2	4
Ghana	4	3	4	3	2	3	1	1	1
North_Macedonia	3	3	4	2	2	3	1	1	2
Romania	3	3	4	1	0	1	3	2	3
New_Caledonia	3	3	3	1	1	1	2	2	2
Bolivia	3	2	3	2	2	3	0	0	0
Zimbabwe	2	2	2	1	1	2	1	0	1
Laos	1	1	2	1	1	1	0	0	0
French_Polynesia	1	1	1	1	1	1	1	1	1
Bosnia_and_Herzegovina	1	1	1	1	1	1	0	0	0
Myanmar	1	1	1	1	1	1	0	0	0
Cuba	1	1	1	1	1	1	0	0	0
Timor_Leste	1	0	1	1	0	1	0	0	0
